# Safety and Efficacy of Therapeutic Hypothermia in Acute Traumatic Spinal Cord Injury: A Systematic Review and Meta-Analysis of human evidence-based studies

**DOI:** 10.1101/2025.10.24.25338722

**Authors:** Farzan Fahim, Mahdi Mehmandoost, Pouya Karami Dehkordi, Ali Khorram, Shahriar Heshmaty, Fatemeh Zolfaghari, Mobina Ghamarpour, Sayeh Oveisi, Amir Saied Seddighi, Alireza Zali

**Affiliations:** Neurosurgery Resident, Shohada Tajrish Hospital, Shahid Beheshti University of Medical Sciences, Tehran, Iran; Functional Neurosurgery Research Center, Research Institute of Functional Neurosurgery, Shohada Tajrish Comprehensive Neurosurgical Center of Excellence, Shahid Beheshti University of Medical Sciences, Tehran, Iran; Student Research Committee, School of Medicine, Shahid Beheshti University of Medical Sciences, Tehran, Iran; Student Research Committee, School of Medicine, Zanjan University of Medical Sciences, Zanjan, Iran; Student Research Committee, School of Medicine, Hormozgan University of Medical Sciences, Bandar Abbas, Iran; Medical student at Isfahan University of Medical Science, Isfahan, Iran; Medical Student at Shahid Beheshti University of Medical Sciences, Tehran, Iran; Medical Student at Kurdistan University of Medical Science, Student Research Committee, Sanandaj, Iran; Microbiology Student, Tehran Azad University of Medical Science, Tehran, Iran; Professor of Neurosurgery, Shohada Tajrish Hospital, Shahid Beheshti University of Medical Science, Tehran, Iran

**Keywords:** traumatic spinal cord injury, therapeutic hypothermia, cooling, function recovery, meta-analysis, neurologic recovery, critical care

## Abstract

**Background:** Therapeutic hypothermia as a neuroprotective strategy can reduce secondary injury after acute traumatic spinal cord injury (SCI). Although promising in animal models, its clinical effectiveness and safety remain uncertain. We conducted a systematic review and meta-analysis on human studies to evaluate the impact of systemic or local hypothermia on neurological outcomes, mortality, and length intensive care hospitalization.

**Methods:** Systematic and comprehensive search in PubMed, Scopus, Web of Science, Embase, and Cochrane Trails with no limitation of time and language performed. Following PRISMA 2020 guidelines, two independent reviewers screened records across four databases up to 20 September 2025. Eligibility was determined using PICOS criteria: adults with acute traumatic SCI (P), receiving any hypothermic protocol (I), compared with standard normothermic management (C), with reported functional, sensory, or survival outcomes (O), and original human clinical designs (S). Animal experiments, case reports, and conference abstracts without full texts were excluded. Data extraction and risk-of-bias evaluation were performed independently using the Joanna Briggs Institute (JBI) checklist. Pooled relative risks (RR) or mean differences (MD) were calculated with random-effects models (DerSimonian-Laird) using RevMan 4.5.1

**Results:** From 612 initial records, six human studies met inclusion criteria: three systemic hypothermia trial and one local extradural protocol, plus two supportive cohorts providing timing and assessment data. Intervention methods included surface, and endovascular techniques maintaining body temperature at 32-34 Celsius for 24-72 hours, initiated between 1.6 -70 hours post-injury. pooled analyses showed Mortality with RR = 0.57 (95 % CI 0.05 -5.88), indicating no significant difference but a trend favoring hypothermia. AIS grade improvement with RR = 2.96 (95 % CI 0.01-939.31); direction toward neurological benefit though statistically imprecise. ICU length of stay with MD = -1.27 days (95 % CI -2.46 to -0.07), suggesting shorter intensive care duration. complications included pneumonia, hypotension, and bradycardia, with no hypothermia-related deaths were reported. Early initiation (< 6 h) was consistently linked with superior functional improvement. Overall methodological quality was low-to-moderate; none of the studies were randomized.

**Conclusions:** Results from six human studies reveal that therapeutic hypothermia may be feasible, safe, and effective as an intervention in acute traumatic SCI. While current evidence cannot yet demonstrate mortality benefit, the observed results were directed toward neurological improvement, especially when therapy is initiated early and systemically, supports ongoing investigation. Until large randomized data are available, hypothermia should be regarded as an experimental yet promising neuroprotective additional therapeutic option and complementing early decompression.
