## Supplementory for "Safety and Efficacy of Therapeutic Hypothermia in Acute Traumatic Spinal Cord Injury: A Systematic Review and Meta-Analysis of human evidence-based studies"

### Sheet: Sheet1
Title	Author(s)	Year	Reason of include
Early Rapid Neurological Assessment for Acute Spinal Cord Injury Trials	Camila R Battistuzzo, et al.	2016	Hypothermia isn't the intervention
Hypothermia for Acute Spinal Cord Injury	Aditya Vedantam	2021	Review article
The role of multiple hyperbaric oxygenation in expanding therapeutic windows after acute spinal cord injury in rats	Lixin Huang, et al	2003	Hypothermia isn't the intervention
Therapeutic hypothermia reduces cortical inflammation associated with utah array implants	Elizabeth A Dugan, et al	2020	Spinal cord injury isn't the aim of study
Systemic development of non-specific inflammation after spinal cord injury	Baltin.M, et al.	2018	Poster abstract
Phenotype Shifting in Astrocytes Account for Benefits of Intra-Arterial Selective Cooling Infusion in Hypertensive Rats of Ischemic Stroke	Luling Wang	2022	Spinal cord injury isn't the aim of study
Pathological hemodynamic changes and leukocyte transmigration disrupt the blood-spinal cord barrier after spinal cord injury	Rubing Zhou	2023	Hypothermia isn't the intervention
Moderate systemic hypothermia decreases burn depth progression	Julia A. Rizzo	2013	Molecular assesment without demonstarting data from brain and spinal cord
Hypothermia after acute ischemic stroke	Thomas M Hemman	2009	Review article
FDA-Approved Sedative Drug Dexmedetomidine Induces Early Therapeutic Hypothermia After Spinal Cord Injury Leading to Great Function Recovery	Ying Ma	2024	Conference just abstract article
A Clinical Practice Guideline on the Timing of Surgical Decompression and Hemodynamic Management of Acute Spinal Cord Injury and the Prevention, Diagnosis, and Management of Intraoperative Spinal Cord Injury: Introduction, Rationale, and Scope	Lindsay A Tetreault	2024	Protocol study
ANESTHESIA INFLUENCES THE OUTCOME FROM EXPERIMENTAL SPINAL-CORD INJURY	S.K Salzman	1990	Hypothermia isn't the intervention
A new model of upper cervical spinal contusion inducing a persistent unilateral diaphragmatic deficit in the adult rat	B Baussart	2006	Hypothermia isn't the intervention
Angiotensin-(1-7) Receptor Mas in Hemodynamic and Thermoregulatory Dysfunction After High-Level Spinal Cord Injury in Mice: A Pilot Study	Anne Järve	2019	Hypothermia is the side effect not the intervention
A novel canine model of spinal cord ischemia with reproducible neurologic outcomes	Yuji Sugawara	2005	Hypothermia isn't the intervention
Ascending Hemorrhagic Myelomalacia Secondary to Intervertebral Disc Protrusion in a Dog	Aline Schafrum Macedo	2013	Case report article. Despite it is animal study
Cerebrospinal Fluid (CSF) Drainage and Cytokine Profiling in the Treatment of Acute Spinal Cord Injury (SCI) - A Pilot Study	Not defined	2005	Hypothermia isn't the intervention
Dhc enhances the hypothermia-induced neuroprotection following ischemic stroke in rat over a long-term period	Di Wu	2019	Spinal cord injury isn't the aim of study
Early Intervention for Spinal Cord Injury with Human Induced Pluripotent Stem Cells Oligodendrocyte Progenitors	Angelo H All	2015	Hypothermia isn't the intervention
Hypothermia at 10°C reduces neurologic injury after hypothermic circulatory arrest in the pig	Olga G. Ananiadou	2008	Spinal cord injury isn't the aim of study
Synergistic effects of neural stem cells and ibrutinib on neural tissue repair and functional recovery in a contusion mouse model of spinal cord injury	Somayyesh Torabi	2025	Hypothermia isn't the intervention
Design and evaluation of an air-insulated catheter for intra-arterial selective cooling infusion from numerical simulation and in vitro experiment	Miaowen Jiang	2022	Spinal cord injury isn't the aim of study
