## Supplementory for "Safety and Efficacy of Therapeutic Hypothermia in Acute Traumatic Spinal Cord Injury: A Systematic Review and Meta-Analysis of human evidence-based studies"

### Sheet: Sheet1
Number	First Auther	Title	DOI	Year	Reason of Exclude
1	Wu	Safety, feasibility, and potential efficacy of intraarterial selective cooling infusion for stroke patients treated with mechanical thrombectomy	10.1177/0271678X18790139	2018	Wrong Population(AIS)
2	Tian	Interrupted intraarterial selective cooling infusion combined with mechanical thrombectomy in patients with acute ischemic stroke: a prospective, nonrandomized observational cohort study	10.3171/2023.2.JNS222542	2023	Wrong Population(AIS)
3	Wu C	Safety, feasibility, and potential efficacy of intraarterial selective cooling infusion for stroke patients treated with mechanical thrombectomy.	10.1177/0271678X18790139	2018	Wrong Population(AIS)
4	Gallagher	Effects of local hypothermia-rewarming on physiology, metabolism and inflammation of acutely injured human spinal cord	10.1038/s41598-020-64944-y	2020	Duplicate
5	Gallagher	Effects of local hypothermia-rewarming on physiology, metabolism and inflammation of acutely injured human spinal cord	10.1038/s41598-020-64944-y	2020	Duplicate
6	Wu	Safety, feasibility, and potential efficacy of intraarterial selective cooling infusion for stroke patients treated with mechanical thrombectomy	10.1177/0271678X18790139	2018	Wrong Population(AIS)
7		Safety and Efficacy of Selective Intra-Arterial Cooling Infusion Combined With Endovascular Thrombectomy in Acute Ischemic Stroke: A Multicenter, Randomized Controlled, Subject- and Assessor-Blind Clinical Trials		2024	Wrong Population(AIS)
8	Levi	Clinical outcomes using modest intravascular hypothermia after acute cervical spinal cord injury	10.1227/01.NEU.0000367557.77973.5F	2010	Duplicate
9	Gallagher	Effects of local hypothermia-rewarming on physiology, metabolism and inflammation of acutely injured human spinal cord	10.1038/s41598-020-64944-y	2020	Duplicate
10	Wang	Pharmacologic protocols for spinal cord-injured athletes	10.1053/j.semss.2010.06.010	2010	Review Article
11	Wang	Pharmacologic protocols for spinal cord-injured athletes	10.1053/j.semss.2010.06.010	2010	Review Article
12	Zhang	Therapeutic hypothermia effectively reduces elevated extracellular ascorbate concentrations caused by acute spinal cord injury	10.1080/21691401.2018.1541136	2019	Wrong outcome
13	Shein	Altered cytokine expression and sustained hypothermia following traumatic brain injury in heat acclimated mice	10.1016/j.brainres.2007.09.024	2007	Wrong Population(AIS)
14	Kafka	Hypothermia in the course of acute traumatic spinal cord injury	10.21307/ane-2020-016	2020	Review Article
15	Dugan	Therapeutic hypothermia reduces cortical inflammation associated with utah array implants	10.1088/1741-2552/ab85d2	2020	Wrong Population
16	Hosier	A Direct Comparison of Three Clinically Relevant Treatments in a Rat Model of Cervical Spinal Cord Injury	10.1089/neu.2015.3892	2015	Wrong outcome
17	Wang	Effects of hypothermia combined with neural stem cell transplantation on recovery of neurological function in rats with spinal cord injury	10.3892/mmr.2014.2905	2015	Wrong outcome
18	Huang	The role of multiple hyperbaric oxygenation in expanding therapeutic windows after acute spinal cord injury in rats	10.3171/spi.2003.99.2.0198	2003	Wrong intervention
19	Baussart	A new model of upper cervical spinal contusion inducing a persistent unilateral diaphragmatic deficit in the adult rat	10.1016/j.nbd.2005.12.019	2006	Wrong intervention
20	Zhou	Pathological hemodynamic changes and leukocyte transmigration disrupt the blood-spinal cord barrier after spinal cord injury	10.1186/s12974-023-02787-w	2023	Wrong intervention
21	Baroudi	Management of traumatic spinal cord injury: A current concepts review of contemporary and future treatment	10.1016/j.injury.2024.111472	2024	Review Article
22	Westergren	Systemic hypothermia after spinal cord compression injury in the rat: Does recorded temperature in accessible organs reflect the intramedullary temperature in the spinal cord?	10.1089/neu.1998.15.943	1998	Unrelated
23	Chiu	Future Directions for Hypothermia following Severe Traumatic Brian Injury	10.1055/s-0037-1607989	2017	Review Article
24	Lewis	Emerging and Adjunctive Therapies for Spinal Cord Injury Following Acute Canine Intervertebral Disc Herniation	10.3389/fvets.2020.579933	2020	Review Article
25	Yu	Detrimental effects of systemic hyperthermia on locomotor function and histopathological outcome after traumatic spinal cord injury in the rat	10.1097/00006123-200107000-00023	2001	Wrong intervention
26	Sirbulescu	Effect of temperature on spinal cord regeneration in the weakly electric fish, Apteronotus leptorhynchus	10.1007/s00359-010-0521-9	2010	Wrong intervention
27	Jiang	Design and evaluation of an air-insulated catheter for intra-arterial selective cooling infusion from numerical simulation and in vitro experiment	10.1016/j.medengphy.2021.103736	2022	Wrong Population
28	Järve	Angiotensin-(1-7) Receptor Mas in Hemodynamic and Thermoregulatory Dysfunction After High-Level Spinal Cord Injury in Mice: A Pilot Study	10.3389/fphys.2018.01930	2019	Wrong intervention
29	Purdy	Spinal Cord Hypothermia without Systemic Hypothermia	10.3174/ajnr.A3175	2013	Wrong outcome
30	Macedo	Ascending Hemorrhagic Myelomalacia Secondary to Intervertebral Disc Protrusion in a Dog		2013	Wrong intervention
31	All	Early Intervention for Spinal Cord Injury with Human Induced Pluripotent Stem Cells Oligodendrocyte Progenitors	10.1371/journal.pone.0116933	2015	Wrong intervention
32	SALZMAN	ANESTHESIA INFLUENCES THE OUTCOME FROM EXPERIMENTAL SPINAL-CORD INJURY	10.1016/0006-8993(90)91521-H	1990	Wrong intervention
33	Khavandegar	The potential role of RhoA/ROCK-inhibition on locomotor recovery after spinal cord injury: a systematic review of in-vivo studies	10.1038/s41393-025-01064-2	2025	Systematic Review Article
34	Wang	Phenotype Shifting in Astrocytes Account for Benefits of Intra-Arterial Selective Cooling Infusion in Hypertensive Rats of Ischemic Stroke	10.1007/s13311-022-01186-y	2022	Wrong Population
35	Sugawara	A novel canine model of spinal cord ischemia with reproducible neurologic outcomes	10.1007/s00595-005-2994-7	2005	Wrong intervention
36	Gürkan	Evaluation of the neuroprotective effects of ozone in an experimental spine injury model	10.3171/2020.2.SPINE191439	2020	Wrong intervention
37	Batchelor PE	Systematic review and meta-analysis of therapeutic hypothermia in animal models of spinal cord injury.	10.1371/journal.pone.0071317	2013	Systematic Review Article
38	Wang D	Effects of hypothermia combined with neural stem cell transplantation on recovery of neurological function in rats with spinal cord injury.	10.3892/mmr.2014.2905	2015	Duplicate
39	Vipin A	Prolonged Local Hypothermia Has No Long-Term Adverse Effect on the Spinal Cord.	10.1089/ther.2015.0005	2015	Wrong Population
40	Grulova	The effect of hypothermia on sensory-motor function and tissue sparing after spinal cord injury	10.1016/j.spinee.2013.06.073	2013	Duplicate
41	Vipin A	Prolonged Local Hypothermia Has No Long-Term Adverse Effect on the Spinal Cord	10.1089/ther.2015.0005	2015	Wrong outcome
42	Kafka	Hypothermia in the course of acute traumatic spinal cord injury	10.21307/ane-2020-016	2020	Review Article
43	Kerr	Single cell RNA sequencing after moderate traumatic brain injury: effects of therapeutic hypothermia	10.1186/s12974-025-03430-6	2025	Wrong Population
44	Torabi	Synergistic effects of neural stem cells and ibrutinib on neural tissue repair and functional recovery in a contusion mouse model of spinal cord injury	10.1016/j.neulet.2025.138149	2025	Wrong intervention
45	Khavandegar	The potential role of RhoA/ROCK-inhibition on locomotor recovery after spinal cord injury: a systematic review of in-vivo studies	10.1038/s41393-025-01064-2	2025	Duplicate
46	Lo	Systemic Hypothermia Improves Histological and Functional Outcome After Cervical Spinal Cord Contusion in Rats	10.1002/cne.22014	2009	Duplicate
47	Quinones	Clinical Assessment and Management of Acute Spinal Cord Injury	10.3390/jcm13195719	2024	Review Article
48	Hemmen	Hypothermia after acute ischemic stroke	10.1089/neu.2008.0574	2009	Wrong Population
49	Nardone	Current and emerging treatment options for spinal cord ischemia	10.1016/j.drudis.2016.06.015	2016	Review Article
50	Khandelwal	Therapeutic Hypothermia in Neurologic Diseases	10.1007/978-981-13-3390-3_31	2019	Review Article
51	Jiang	Design and evaluation of an air-insulated catheter for intra-arterial selective cooling infusion from numerical simulation and in vitro experiment	10.1016/j.medengphy.2021.103736	2022	Wrong Population
52	Wang	Effects of hypothermia combined with neural stem cell transplantation on recovery of neurological function in rats with spinal cord injury	10.3892/mmr.2014.2905	2015	Duplicate
53	Zhang	Therapeutic hypothermia effectively reduces elevated extracellular ascorbate concentrations caused by acute spinal cord injury	10.1080/21691401.2018.1541136	2019	Duplicate
54	Choi	Hypothermia for acute brain injury - Mechanisms and practical aspects	10.1038/nrneurol.2012.21	2012	Review Article
55	Khaing	Clinical Trials Targeting Secondary Damage after Traumatic Spinal Cord Injury	10.3390/ijms24043824	2023	Review Article
56	Vedantam	Hypothermia for Acute Spinal Cord Injury	10.1016/j.nec.2021.03.009	2021	Wrong Language
57	Maybhate	Potential long-term benefits of acute hypothermia after spinal cord injury: Assessments with somatosensory-evoked potentials	10.1097/CCM.0b013e318232d97e	2012	Duplicate
58	Sugawara	Trans-vertebral Regional Cooling for Spinal Cord Protection during Thoracoabdominal Aortic Surgery: An Experimental Study		2003	Wrong Population
59	Kerr	Single cell RNA sequencing after moderate traumatic brain injury: effects of therapeutic hypothermia	10.1186/s12974-025-03430-6	2025	Duplicate
60	Quinones	Clinical Assessment and Management of Acute Spinal Cord Injury	10.3390/jcm13195719	2024	Review Article
61	Ma	FDA-Approved Sedative Drug Dexmedetomidine Induces Early Therapeutic Hypothermia After Spinal Cord Injury Leading to Great Function Recovery	10.1089/neu.2024.41112.abstracts	2024	Wrong intervention
62	Chanbour	Advances in Medical and Surgical Care of Acute Spinal Cord injury	10.1016/j.semss.2024.101102	2024	Chapter
63	Tetreault	A Clinical Practice Guideline on the Timing of Surgical Decompression and Hemodynamic Management of Acute Spinal Cord Injury and the Prevention, Diagnosis, and Management of Intraoperative Spinal Cord Injury: Introduction, Rationale, and Scope	10.1177/21925682231183969	2024	Guideline
64	Fischer	Advancements in neuroregenerative and neuroprotective therapies for traumatic spinal cord injury	10.3389/fnins.2024.1372920	2024	Review Article
65	Khaing	Clinical Trials Targeting Secondary Damage after Traumatic Spinal Cord Injury	10.3390/ijms24043824	2023	Review Article
66	Jiang	Design and evaluation of an air-insulated catheter for intra-arterial selective cooling infusion from numerical simulation and in vitro experiment	10.1016/j.medengphy.2021.103736	2022	Duplicate
67	Kafka	Hypothermia in the course of acute traumatic spinal cord injury	10.21307/ane-2020-016	2020	Duplicate
68	Zhang Y	Therapeutic hypothermia effectively reduces elevated extracellular ascorbate concentrations caused by acute spinal cord injury.	10.1080/21691401.2018.1541136	2019	Duplicate
69	Arnaez	Whole-Body Cooling and Erythropoietin in Neonatal Cervical Spine Injury	10.1089/ther.2018.0042	2019	Case report
70	Wu	Dhc enhances the hypothermia-induced neuroprotection following ischemic stroke in rat over a long-term period	10.1161/str.50.suppl_1.WP146	2019	Wrong Population
71	Kurisu	Therapeutic hypothermia and neuroprotection in acute neurological disease	10.2174/0929867326666190506124836	2019	Review Article
72	Baltin	Systemic development of non-specific inflammation after spinal cord injury	10.1111/eci.12926	2018	Wrong intervention
73	Martirosyan	The role of therapeutic hypothermia in the management of acute spinal cord injury	10.1016/j.clineuro.2017.01.002	2017	Review Article
74	Grulova	The effect of hypothermia on sensory-motor function and tissue sparing after spinal cord injury	10.1016/j.spinee.2013.06.073	2013	Duplicate
75	Rizzo	Moderate systemic hypothermia decreases burn depth progression	10.1016/j.burns.2012.07.022	2013	Wrong Population
76	Maybhate	Potential long-term benefits of acute hypothermia after spinal cord injury: Assessments with somatosensory-evoked potentials	10.1097/CCM.0b013e318232d97e	2012	Duplicate
77	Batchelor	Hypothermia Prior to Decompression: Buying Time for Treatment of Acute Spinal Cord Injury	10.1089/neu.2010.1360	2010	Duplicate
78	Ananiadou	Hypothermia at 10°C reduces neurologic injury after hypothermic circulatory arrest in the pig	10.1111/j.1540-8191.2007.00485.x	2008	Wrong Population
79		Cerebrospinal Fluid (CSF) Drainage and Cytokine Profiling in the Treatment of Acute Spinal Cord Injury (SCI) - A Pilot Study		2005	Wrong intervention
80	Sugawara	Trans-vertebral Regional Cooling for Spinal Cord Protection during Thoracoabdominal Aortic Surgery: An Experimental Study		2003	Wrong Population
81	Jou	Effects of core body temperature on changes in spinal somatosensory-evoked potential in acute spinal cord compression injury: An experimental study in the rat	10.1097/00007632-200008010-00004	2000	Duplicate
82	Yu	Beneficial effects of modest systemic hypothermia on locomotor function and histopathological damage following contusion-induced spinal cord injury in rats	10.3171/spi.2000.93.1.0085	2000	Duplicate
83	Westergren	Systemic hypothermia after spinal cord compression injury in the rat: Does recorded temperature in accessible organs reflect the intramedullary temperature in the spinal cord?	10.1089/neu.1998.15.943	1998	Duplicate
84	Lo	Systemic Hypothermia Improves Histological and Functional Outcome After Cervical Spinal Cord Contusion in Rats	10.1002/cne.22014	2009	Duplicate
85	Yu	Beneficial effects of modest systemic hypothermia on locomotor function and histopathological damage following contusion-induced spinal cord injury in rats	10.3171/spi.2000.93.1.0085	2000	Duplicate
86	Teh	Neuroprotective assessment of prolonged local hypothermia post contusive spinal cord injury in rodent model	10.1016/j.spinee.2017.10.066	2018	Duplicate
87	Maybhate	Potential long-term benefits of acute hypothermia after spinal cord injury: assessments with somatosensory-evoked potentials.	10.1097/CCM.0b013e318232d97e	2012	Duplicate
88	Seo	Effects of therapeutic hypothermia on apoptosis and autophagy after spinal cord injury in rats	10.1097/BRS.0000000000000845	2015	Duplicate
89	Folia Veterinaria	Motor Recovery after Spinal Cord Trauma and Effect of Local Hypothermia in a Porcine Experimental Model	10.2478/fv-2024-0007	2024	Duplicate
90	Teh	Neuroprotective assessment of prolonged local hypothermia post contusive spinal cord injury in rodent model این ارتیکل راجع به چیه	10.1016/j.spinee.2017.10.066	2018	Duplicate
